# Severe Neuro-COVID is associated with peripheral immune signatures, autoimmunity and signs of neurodegeneration: a prospective cross-sectional study

**DOI:** 10.1101/2022.02.18.22271039

**Authors:** Manina M. Etter, Tomás A. Martins, Laila Kulsvehagen, Elisabeth Pössnecker, Wandrille Duchemin, Sabrina Hogan, Gretel Sanabria-Diaz, Jannis Müller, Alessio Chiappini, Jonathan Rychen, Noëmi Eberhard, Lester Melie-Garcia, Emanuela Keller, Ilijas Jelcic, Hans Pargger, Martin Siegemund, Jens Kuhle, Johanna Oechtering, Caroline Eich, Alexandar Tzankov, Matthias S. Matter, Özgür Yaldizli, Johanna M. Lieb, Marios-Nikos Psychogios, Caroline M. Berkemeier, Karoline Leuzinger, Hans H. Hirsch, Cristina Granziera, Anne-Katrin Pröbstel, Gregor Hutter

## Abstract

**Importance:** Growing evidence suggests that coronavirus disease 2019 (COVID-19) is associated with neurological sequelae. However, the underlying pathophysiological mechanisms resulting in central nervous system (CNS) derogation remain unclear.

**Objective:** To identify severity-dependent immune mechanisms in the cerebrospinal fluid (CSF) and plasma of COVID-19 patients and their association with brain imaging alterations.

**Design:** Prospective cross-sectional cohort study.

**Setting:** This study was performed from August 2020 to April 2021. Participants were enrolled in the outpatient clinics, hospital wards and intensive care units (ICU) of two clinical sites in Basel and Zurich, Switzerland.

**Participants:** Age >18 years and a positive SARS-CoV-2 test result were inclusion criteria. Potentially matching individuals were identified (n=310), of which 269 declined to participate and 1 did not match inclusion criteria. Paired CSF and plasma samples, as well as brain images, were acquired. The COVID-19 cohort (n=40; mean [SD] age, 54 [20] years; 17 women (42%)) was prospectively assorted by neurological symptom severity (classes I, II and III). Age/sex-matched inflammatory (n=25) and healthy (n=25) CSF and plasma control samples were obtained. For volumetric brain analysis, a healthy age/sex-matched control cohort (n=36) was established.

**Exposures:** Lumbar puncture, blood sampling and cranial MRI and/or CT.

**Main outcomes and measures:** Proteomics, standard parameters and antibody profiling of paired CSF and plasma samples in COVID-19 patients and controls. Brain imaging and gray matter volumetric analysis in association with biomarker profiles. Follow-up after 10-months.

**Results:** COVID-19 patients displayed a plasma cytokine storm but a non-inflammatory CSF profile. Class III patients displayed signs of blood-brain barrier (BBB) impairment and a polyclonal B cell response targeting self- and non-self antigens. Decreased regional brain volumes were present in COVID-19 patients and associated with specific CSF and plasma parameters.

**Conclusion and relevance:** Neuro-COVID class III patients had a strong, peripheral immune response resulting in (1) BBB impairment (2) ingress of (auto-)antibodies, (3) microglia activation and neuronal damage signatures. Our data point towards several potentially actionable targets that may be addressed to prevent COVID-19-related neurological sequelae.

**Trial registration:** The trial (NCT04472013) was registered on clinicaltrials.gov.

**Key points:** *Question:* Does a severity-dependent pattern of immune mechanisms exist in the cerebrospinal fluid (CSF) and plasma of COVID-19 patients and are these associated with clinical and brain imaging findings?

*Findings:* Neuro-COVID patients display a robust class III-specific peripheral immune response resulting in (1) blood-brain barrier (BBB) impairment, (2) ingress of (auto-)antibodies, (3) microglia activation and neuronal damage signatures. Integration of MRIs, brain volumetry and proteomics identified biomarkers associated with regional brain volume loss in severe Neuro-COVID.

*Meaning:* We provide a multidimensional framework of mechanisms associated with severe Neuro-COVID and present possible targets to prevent COVID-19-related neurological sequelae.
