## Supplementary material for "Severe Neuro-COVID is associated with peripheral immune signatures, autoimmunity and signs of neurodegeneration: a prospective cross-sectional study": Table S3

### Sheet: sheet 1
Study ID	NeuroCOVID class	Glucose serum	Lactate serum	Leukocytes	Erythrocytes	Lactate CSF	Glucose CSF	Lactate ratio	Glucose ratio	Protein total	Ferritin CSF	Albumin ratio	IgG-Index	IgG CSF	IgA CSF	IgM CSF	Oligoclonal IgG bands, CSF vs serum	Oligoclonal IgG bands, CSF specific	IgG AI	IgA AI	IgM AI	SCoV2 AK
NC001	II	NA	NA	NA	NA	NA	NA	NA	NA	NA	NA	NA	NA	NA	NA	NA	NA	NA	NA	NA	NA	NA
NC002	II	6.1	1.4	4	0	1.52	3.5	1.1	0.6	429	NA	NA	NA	39.5	2.79	0.223	NA	NA	0.559212	0.207421	0.0194984	<0.7
NC003	III	9.1	1.8	14	5000	2.94	5.7	1.6	0.6	881	309	19.9	0.69	72.7	19	8.9	Typ 4	0	0.540769	0.419704	0.316475	<0.7
NC004	II	9.2	1.75	1	0	1.8	4.4	1	0.5	174	NA	NA	NA	5.68	0.215	<0.154	NA	NA	0.547939	0.129997	NA	<0.7
NC005	II	18.9	2.13	7	1000	2.53	7.2	1.2	0.4	378	NA	8.8	0.44	30.8	1.8	3.2	Typ 4	0	0.442933	0.134975	0.0308201	<0.7
NC006	I	NA	NA	2	0	1.93	7.6	NA	NA	226	NA	3.4	0.47	18.6	2.2	0.17	Typ 1	0	0.457092	0.230764	0.0569689	<0.7
NC007	III	5.2	1.41	1	0	1.72	3.6	1.2	0.7	1195	14	25	0.53	165	22.6	1.4	Typ 4	0	0.527332	0.37619	0.0776794	<0.7
NC008	I	NA	NA	4	0	2.24	5.3	NA	NA	407	NA	8.9	0.42	43	2.7	0.2	Typ 1	0	0.381442	0.155931	0.0137745	<0.7
NC009	I	NA	NA	NA	NA	1.49	3.5	NA	NA	235	NA	4	0.38	15.8	1.8	0.17	Typ 1	0	0.38193	0.134584	0.0271324	<0.7
NC010	III	NA	NA	NA	NA	2.49	7.6	NA	NA	716	NA	22.3	0.31	77.9	6.8	0.4	NA	NA	0.301692	0.125564	0.0107393	<0.7
NC011	III	11.6	2	2	0	2.38	7.9	1.2	0.7	335	NA	NA	NA	22.9	7.69	0.286	NA	NA	0.433041	0.248669	0.0297085	<0.7
NC012	I	NA	NA	12	1000	1.8	4.5	NA	NA	373	NA	7.5	0.44	32.9	4.3	0.3	Typ 1	0	0.439817	0.235137	0.0675136	<0.7
NC013	I	NA	NA	3	0	2.09	5.8	NA	NA	673	NA	NA	NA	65.5	11.7	1.59	NA	NA	0.447647	0.309429	0.0681691	<0.7
NC014	II	NA	NA	NA	NA	NA	NA	NA	NA	NA	NA	NA	NA	NA	NA	NA	NA	NA	NA	NA	NA	NA
NC015	I	5.8	1.5	2	1000	1.72	3.8	1.1	0.7	271	NA	6.6	0.48	25.4	4.7	0.3	Typ 4	0	0.467141	0.259691	0.0502698	2.2
NC016	I	5.5	1.3	4	0	1.5	3.9	1.2	NA	422	10	7.4	0.49	35.4	5.4	0.3	Typ 4	0	0.469703	0.223537	0.0335765	<0.7
NC017	I	NA	NA	NA	NA	NA	NA	NA	NA	NA	NA	NA	NA	NA	NA	NA	NA	NA	NA	NA	NA	NA
NC018	III	6.2	1.06	6	0	2.47	3.6	2.3	0.6	682		12.8	0.52	33.6	2.6	0.4	Typ 1	0	0.549829	0.244215	0.0574296	NA
NC019	III	7	0.83	21	1000	3.04	2.9	3.7	0.4	574	NA	NA	NA	40.3	15.8	4.17	NA	NA	0.776832	0.617425	0.47055	<0.7
NC020	II	7.9	1.14	3	0	2.91	5.3	2.6	0.7	222		3.5	0.51	16.8	2.8	0.17	Typ 1	0	0.274482	0.167182	0.0166953	<0.7
NC021	III	NA	NA	NA	NA	NA	NA	NA	NA	NA	NA	NA	NA	NA	NA	NA	NA	NA	NA	NA	NA	NA
NC022	III	9.1	1.05	1	0	2.17	6.6	2.1	0.7	286	NA	NA	NA	24.7	2.1	0.322	NA	NA	0.35518	0.14955	0.0302861	<0.7
NC023	III	9.8	1.51	2	0	2.15	6.1	1.4	0.6	524	NA	NA	NA	49.1	12.4	0.932	NA	NA	0.379354	0.186708	0.0285781	2.42
NC024	III	12.1	1.65	5	0	1.55	5.8	0.9	0.5	256		3.9	0.54	21.4	1.6	0.3	Typ 1	0	0.494284	0.169176	0.0417374	<0.7
NC025	I	7.2	2.6	NA	NA	2	4.2	0.8	0.6	NA	NA	NA	NA	27	3.7	0.167	NA	NA	0.379518	0.173868	0.0151188	<0.7
NC026	I	5.1	1.35	1	0	1.44	3.2	1.1	0.6	365	13	5.5	0.47	34.5	7.7	1.1	Typ 1	0	0.515822	0.607446	0.135975	<0.7
NC027	I	4.9	2.74	1	0	1.68	3.6	0.6	0.7	389	NA	5.9	0.53	28.1	3.1	0.2	Typ 1	0	0.46571	0.147619	0.0132586	<0.7
NC 028	I	7	1.11	3	0	2.02	3.7	1.8	0.5	358	46	NA	NA	28.3	4.25	<0.154	NA	NA	0.478691	0.261412	NA	<0.7
NC029	I	3.7	1.37	2	0	1.41	3.7	1	1	224	3	2.9	0.52	22.5	3.3	0.17	Typ 1	0	0.530338	0.305148	0.0547385	<0.7
NC030	I	5	1.12	2	1000	NA	NA	NA	NA	198	5	2.7	0.48	15.6	1.1	0.17	Typ 1	0	0.474905	0.261299	0.0659716	<0.7
NC031	I	6.6	1.14	4	0	1.41	3.3	1.2	0.5	247	5	3.5	0.43	17.9	0.631	<0.16	Typ 1	0	0.474988	0.199765	NA	<0.7
NC032	I	NA	NA	NA	NA	NA	NA	NA	NA	NA	NA	NA	NA	NA	NA	NA	NA	NA	NA	NA	NA	NA
NC033	II	7.3	0.97	1	0	1.26	3.7	1.3	NA	208	9	3.3	0.45	17.8	2.63	0.926	NA	NA	0.432843	0.209768	0.380971	<0.7
NC034	I	NA	NA	NA	NA	NA	NA	NA	NA	NA	NA	NA	NA	17.9	0.773	0.848	NA	NA	0.527273	0.249744	0.22135	<0.7
NC035	I	4.5	1.13	2	0	1.56	3.5	1.4	0.8	281	6	4.3	0.44	17.7	1.2	<0.154	Typ 1	0	0.495563	0.265081	NA	<0.7
NC036 (ZH1)	III	7	NA	1	0	NA	5.7	NA	0.8	573	NA	6.6	0.47	34.3	3.8	1	0	0	0.433928	0.250524	0.0975177	<0.7
NC 037 (ZH3)	III	6	NA	1	0	NA	NA	NA	NA	566	NA	8.8	0.39	37.4	11.7	<0.2	Typ 4	0	0.359359	0.195978	NA	<0.7
NC038 (ZH4)	III	4.4	NA	0	0	1.6	3.3	NA	0.8	353	NA	4.8	0.46	17.4	3.5	<0.2	2 Banden	0	0.459318	0.25416	NA	<0.7
NC039 (ZH5)	III	5.7	1.3	5	4300	2.1	2.7	0.5	0.5	1000	NA	14.2	0.96	156	106	10.9	4 Banden	0	1.01707	1.12479	0.744166	<0.7
NC040	III	12.3	1.93	99	102000	8.43	7.1	4.4	0.6	12000	NA	NA	NA	1470	23.2	2.87	NA	NA	0.917603	0.0594872	0.0117239	16.4
