## Supplementary material for "Severe Neuro-COVID is associated with peripheral immune signatures, autoimmunity and signs of neurodegeneration: a prospective cross-sectional study": Table S6

### Sheet: Sheet1
Protein symbols used	Approved protein symbol	Approved protein name	Previous/alias protein symbols
4E-BP1	EIF4EBP1	eukaryotic translation initiation factor 4E binding protein 1	PHAS-I, 4E-BP1
BMP-4	BMP4	bone morphogenetic protein 4	BMP2B
CCL23	CCL23	C-C motif chemokine ligand 23	SCYA23, Ckb-8, MPIF-1, MIP-3, CKb8
CCL25	CCL25	C-C motif chemokine ligand 25	SCYA25, TECK, Ckb15
CD200R1	CD200R1	CD200 receptor 1	MOX2R, OX2R, HCRTR2, CD200R
CD8A	CD8A	CD8a molecule	CD8
CLEC10A	CLEC10A	C-type lectin domain containing 10A	CLECSF13, CLECSF14, HML2, HML, CD301
CLM1	CD300LF	CD300 molecule like family member f	IREM1, NKIR, IGSF13, CD300f, CLM1
CNTN5	CNTN5	contactin 5	NB-2, hNB-2
CTSC	CTSC	cathepsin C	PLS, PALS, DPP1
CXCL9	CXCL9	C-X-C motif chemokine ligand 9	CMK, MIG, SCYB9, Humig, crg-10
EN-RAGE	S100A12	S100 calcium binding protein A12	p6, MRP6, CGRP, CAAF1, CAGC, ENRAGE
EZR	EZR	ezrin	VIL2
GDF-8	MSTN	myostatin	GDF8
GDNFRα3	GFRA3	GDNF family receptor alpha 3	GFRa-3
GZMA	GZMA	granzyme A	HFSP, CTLA3
HAGH	HAGH	hydroxyacylglutathione hydrolase	GLO2, GLXII, HAGH1
HGF	HGF	hepatocyte growth factor	DFNB39, SF, F-TCF, HGFB, HPTA
IL-6	IL6	interleukin 6	IFNB2, IL-6, BSF2, HGF, HSF
IL-8	CXCL8	C-X-C motif chemokine ligand 8	IL8, SCYB8, LUCT, LECT, MDNCF, TSG-1, IL-8, NAP-1, 3-10C, MONAP, AMCF-I, LYNAP, NAF, b-ENAP, GCP-1, K60, GCP1, NAP1
IL2-RB	IL2RB	interleukin 2 receptor subunit beta	IL15RB, CD122
KYNU	KYNU	kynureninase
MCP2	CCL8	C-C motif chemokine ligand 8	SCYA8, MCP-2, HC14
MSR1	MSR1	macrophage scavenger receptor 1	SCARA1, CD204, SR-AI, SR-AII, SR-AIII, SR-A
NTRK2	NTRK2	neurotrophic receptor tyrosine kinase 2	TRKB
PD-L1	CD274	CD274 molecule	PDCD1LG1, B7-H, B7H1, PD-L1, B7-H1
ROBO2	ROBO2	roundabout guidance receptor 2	KIAA1568
SIGLEC1	SIGLEC1	sialic acid binding Ig like lectin 1	SN, SIGLEC-1, CD169, FLJ00051, FLJ00055, FLJ00073, FLJ32150, dJ1009E24.1, sialoadhesin
TNFRSF11B	TNFRSF11B	TNF receptor superfamily member 11b	OPG, OCIF, TR1
TNFRSF12A	TNFRSF12A	TNF receptor superfamily member 12A	FN14, TweakR, CD266
TNFRSF9	TNFRSF9	TNF receptor superfamily member 9	ILA, CD137, 4-1BB
TRANCE	TNFSF11	TNF superfamily member 11	TRANCE, RANKL, OPGL, ODF, CD254
VEGFA	VEGFA	vascular endothelial growth factor A	VEGF, VEGF-A, VPF
