## Supplementary material for "Severe Neuro-COVID is associated with peripheral immune signatures, autoimmunity and signs of neurodegeneration: a prospective cross-sectional study": Table S7

### Sheet: Sheet1
molec_name	ROCAUC_IvIII	ROCAUC_IIvIII	ROCAUC_IandIIvIII
Plasma_MCP_3	0.922222	0.714286	0.864
Plasma_CLM_6	0.911111	0.714286	0.856
Plasma_IL8	0.896296	0.895238	0.896
Plasma_EN_RAGE	0.896296	0.790476	0.866667
Plasma_CSF_1	0.885185	0.666667	0.824
Plasma_CTSS	0.881481	0.761905	0.848
CSF_TNFRSF12A	0.879464	0.814286	0.863946
Plasma_PVR	0.874074	0.780952	0.848
Plasma_TNFRSF12A	0.87037	0.914286	0.882667
CSF_EZR	0.866071	0.871429	0.867347
Plasma_IL6	0.862963	0.714286	0.821333
CSF_IL8	0.861607	0.685714	0.819728
Plasma_HAGH	0.140741	0.133333	0.138667
CSF_CXCL9	0.857143	0.842857	0.853741
CSF_MSR1	0.848214	0.885714	0.857143
Plasma_CDCP1	0.844444	0.695238	0.802667
CSF_4E_BP1	0.839286	0.942857	0.863946
Plasma_CD40	0.837037	0.609524	0.773333
CSF_CD5	0.834821	0.785714	0.823129
Plasma_VEGFA	0.833333	0.67619	0.789333
Plasma_CX3CL1	0.833333	0.752381	0.810667
Plasma_IL_18R1	0.825926	0.638095	0.773333
CSF_CD40	0.825893	0.885714	0.840136
CSF_MCP_1	0.821429	0.8	0.816327
Plasma_TNFSF14	0.818519	0.780952	0.808
Plasma_MCP_1	0.818519	0.742857	0.797333
Plasma_SCARB2	0.814815	0.790476	0.808
Plasma_DRAXIN	0.814815	0.885714	0.834667
Plasma_EFNA4	0.814815	0.628571	0.762667
Plasma_CXCL9	0.814815	0.571429	0.746667
CSF_NMNAT1	0.814732	0.871429	0.828231
CSF_SMOC2	0.8125	0.871429	0.826531
Plasma_MSR1	0.811111	0.761905	0.797333
Plasma_CCL3	0.811111	0.561905	0.741333
CSF_CD200R1	0.808036	0.9	0.829932
Plasma_PDGF_R_alpha	0.807407	0.761905	0.794667
Plasma_CLM_1	0.803704	0.714286	0.778667
Plasma_SKR3	0.803704	0.809524	0.805333
Plasma_N2DL_2	0.8	0.742857	0.784
Plasma_LAYN	0.8	0.857143	0.816
CSF_TNFRSF11B	0.799107	0.671429	0.768707
Plasma_IL_10RA	0.796296	0.666667	0.76
CSF_IL6	0.794643	0.814286	0.79932
Plasma_RSPO1	0.792593	0.761905	0.784
Plasma_CXCL6	0.792593	0.685714	0.762667
Plasma_HGF	0.788889	0.742857	0.776
CSF_CLM_6	0.785714	0.785714	0.785714
CSF_CXCL1	0.785714	0.642857	0.751701
CSF_IL18	0.785714	0.957143	0.826531
Plasma_CTSC	0.785185	0.714286	0.765333
Plasma_LIF_R	0.785185	0.685714	0.757333
Plasma_PD_L1	0.785185	0.485714	0.701333
CSF_LIF	0.783482	0.757143	0.777211
CSF_Siglec_9	0.78125	0.785714	0.782313
CSF_LAP_TGF_beta_1	0.78125	0.828571	0.792517
CSF_HGF	0.78125	0.728571	0.768707
Plasma_CLEC10A	0.222222	0.419048	0.277333
CSF_CCL23	0.776786	0.842857	0.792517
Plasma_CXCL1	0.774074	0.714286	0.757333
Plasma_UNC5C	0.766667	0.752381	0.762667
Plasma_FGF_21	0.766667	0.495238	0.690667
CSF_SKR3	0.763393	0.771429	0.765306
Plasma_MATN3	0.762963	0.752381	0.76
Plasma_BMP_4	0.237037	0.438095	0.293333
Plasma_IL10	0.759259	0.609524	0.717333
Plasma_TNF	0.759259	0.457143	0.674667
CSF_CLEC1B	0.758929	0.728571	0.751701
CSF_TNFRSF9	0.758929	0.814286	0.772109
Plasma_CCL23	0.755556	0.704762	0.741333
CSF_IL_10RB	0.754464	0.857143	0.778912
Plasma_IL_17C	0.751852	0.733333	0.746667
Plasma_IL_10RB	0.751852	0.619048	0.714667
Plasma_CXCL10	0.751852	0.571429	0.701333
Plasma_LIF	0.751852	0.780952	0.76
Plasma_LAP_TGF_beta_1	0.748148	0.571429	0.698667
Plasma_PLXNB1	0.748148	0.504762	0.68
Plasma_IL13	0.748148	0.752381	0.749333
CSF_IL_1_alpha	0.745536	0.742857	0.744898
Plasma_TNFRSF11B	0.744444	0.533333	0.685333
Plasma_CLEC1B	0.744444	0.485714	0.672
CSF_MMP_10	0.741071	0.757143	0.744898
Plasma_Alpha_2_MRAP	0.740741	0.514286	0.677333
CSF_CLM_1	0.736607	0.828571	0.758503
Plasma_LXN	0.266667	0.371429	0.296
Plasma_EDA2R	0.733333	0.742857	0.736
Plasma_IL7	0.733333	0.6	0.696
Plasma_IFN_gamma	0.733333	0.485714	0.664
CSF_MAPT	0.732143	0.757143	0.738095
Plasma_GFR_alpha_1	0.72963	0.590476	0.690667
Plasma_CD8A	0.72963	0.714286	0.725333
CSF_CTSC	0.727679	0.8	0.744898
Plasma_Siglec_9	0.725926	0.647619	0.704
Plasma_GDF_8	0.274074	0.466667	0.328
Plasma_SCARA5	0.725926	0.866667	0.765333
CSF_KYNU	0.723214	0.885714	0.761905
CSF_CX3CL1	0.723214	0.685714	0.714286
Plasma_NMNAT1	0.722222	0.638095	0.698667
Plasma_CD38	0.722222	0.695238	0.714667
CSF_uPA	0.71875	0.842857	0.748299
Plasma_EPHB6	0.718519	0.619048	0.690667
Plasma_IL_15RA	0.718519	0.590476	0.682667
Plasma_ROBO2	0.285185	0.485714	0.341333
Plasma_uPA	0.714815	0.647619	0.696
Plasma_CCL4	0.714815	0.6	0.682667
CSF_IL_10RA	0.285714	0.385714	0.309524
CSF_MMP_1	0.714286	0.757143	0.72449
Plasma_SIGLEC1	0.711111	0.504762	0.653333
Plasma_SPOCK1	0.711111	0.638095	0.690667
CSF_MCP_2	0.709821	0.685714	0.704082
Plasma_CXCL11	0.707407	0.409524	0.624
Plasma_Dkk_4	0.707407	0.819048	0.738667
CSF_IFN_gamma	0.705357	0.357143	0.622449
Plasma_MCP_4	0.703704	0.647619	0.688
CSF_CLEC10A	0.700893	0.642857	0.687075
CSF_NRTN	0.299107	0.485714	0.343537
Plasma_IL_1_alpha	0.3	0.371429	0.32
Plasma_CCL20	0.7	0.67619	0.693333
CSF_MCP_4	0.696429	0.757143	0.710884
CSF_CDH3	0.696429	0.742857	0.707483
CSF_Nr_CAM	0.303571	0.4	0.326531
Plasma_TGF_alpha	0.696296	0.72381	0.704
Plasma_SLAMF1	0.692593	0.390476	0.608
Plasma_MMP_10	0.692593	0.714286	0.698667
Plasma_CASP_8	0.692593	0.47619	0.632
CSF_Flt3L	0.691964	0.628571	0.676871
CSF_Alpha_2_MRAP	0.691964	0.685714	0.690476
CSF_SCARA5	0.691964	0.828571	0.72449
CSF_CCL11	0.691964	0.8	0.717687
Plasma_CCL19	0.688889	0.72381	0.698667
CSF_SIGLEC1	0.6875	0.728571	0.697279
CSF_CD8A	0.6875	0.614286	0.670068
CSF_SCF	0.6875	0.742857	0.70068
Plasma_CNTN5	0.314815	0.380952	0.333333
Plasma_MCP_2	0.685185	0.571429	0.653333
Plasma_DNER	0.314815	0.52381	0.373333
CSF_Beta_NGF	0.683036	0.614286	0.666667
CSF_IL_18R1	0.683036	0.928571	0.741497
CSF_SCARB2	0.683036	0.728571	0.693878
CSF_IL_17A	0.316964	0.471429	0.353741
CSF_CXCL11	0.683036	0.7	0.687075
CSF_CCL3	0.683036	0.814286	0.714286
Plasma_NRP2	0.681481	0.647619	0.672
Plasma_CD6	0.318519	0.295238	0.312
Plasma_Nr_CAM	0.681481	0.590476	0.656
CSF_CD38	0.678571	0.628571	0.666667
CSF_IL_12B	0.678571	0.7	0.683673
CSF_IL4	0.321429	0.457143	0.353741
CSF_IL7	0.676339	0.785714	0.702381
Plasma_RGMA	0.32963	0.485714	0.373333
Plasma_NTRK2	0.32963	0.580952	0.4
Plasma_JAM_B	0.67037	0.733333	0.688
Plasma_IL5	0.67037	0.571429	0.642667
Plasma_sFRP_3	0.67037	0.542857	0.634667
CSF_DRAXIN	0.669643	0.785714	0.697279
CSF_CTSS	0.669643	0.542857	0.639456
CSF_RSPO1	0.665179	0.828571	0.704082
CSF_MCP_3	0.665179	0.742857	0.683673
CSF_CXCL10	0.665179	0.628571	0.656463
Plasma_EZR	0.662963	0.514286	0.621333
CSF_CCL25	0.660714	0.885714	0.714286
CSF_STAMBP	0.660714	0.757143	0.683673
Plasma_IL_5R_alpha	0.659259	0.647619	0.656
Plasma_IL_20RA	0.340741	0.380952	0.352
CSF_BCAN	0.34375	0.385714	0.353741
CSF_OSM	0.65625	0.728571	0.673469
Plasma_TRANCE	0.344444	0.47619	0.381333
CSF_CRTAM	0.654018	0.885714	0.709184
Plasma_NEP	0.651852	0.514286	0.613333
Plasma_CDH3	0.651852	0.742857	0.677333
CSF_SCARF2	0.651786	0.857143	0.70068
CSF_EFNA4	0.651786	0.742857	0.673469
CSF_TN_R	0.651786	0.614286	0.642857
Plasma_OSM	0.648148	0.628571	0.642667
Plasma_TSLP	0.648148	0.714286	0.666667
CSF_N_CDase	0.352679	0.571429	0.404762
CSF_TNFSF14	0.352679	0.371429	0.357143
CSF_IL13	0.352679	0.428571	0.370748
CSF_TNF	0.645089	0.628571	0.641156
Plasma_THY_1	0.644444	0.704762	0.661333
CSF_GDF_8	0.357143	0.642857	0.42517
Plasma_ADAM_22	0.640741	0.752381	0.672
Plasma_AXIN1	0.359259	0.238095	0.325333
Plasma_TN_R	0.640741	0.561905	0.618667
CSF_GFR_alpha_1	0.638393	0.728571	0.659864
CSF_MANF	0.638393	0.7	0.653061
Plasma_PRTG	0.362963	0.409524	0.376
Plasma_GM_CSF_R_alpha	0.637037	0.542857	0.610667
Plasma_4E_BP1	0.362963	0.171429	0.309333
CSF_THY_1	0.366071	0.5	0.397959
CSF_CXCL6	0.633929	0.685714	0.646259
Plasma_CADM3	0.633333	0.733333	0.661333
Plasma_Beta_NGF	0.633333	0.638095	0.634667
Plasma_IL18	0.633333	0.52381	0.602667
Plasma_CRTAM	0.62963	0.533333	0.602667
Plasma_CD5	0.62963	0.447619	0.578667
Plasma_SIRT2	0.37037	0.2	0.322667
Plasma_TNFB	0.37037	0.295238	0.349333
CSF_LAYN	0.629464	0.685714	0.642857
CSF_N2DL_2	0.370536	0.357143	0.367347
CSF_LIF_R	0.629464	0.685714	0.642857
Plasma_DDR1	0.625926	0.619048	0.624
Plasma_CXCL5	0.625926	0.571429	0.610667
CSF_NTRK2	0.375	0.485714	0.401361
CSF_ST1A1	0.375	0.528571	0.411565
CSF_CCL4	0.620536	0.828571	0.670068
CSF_NT_3	0.379464	0.385714	0.380952
Plasma_NTRK3	0.381481	0.619048	0.448
Plasma_G_CSF	0.618519	0.733333	0.650667
Plasma_CD200R1	0.381481	0.342857	0.370667
CSF_FcRL2	0.616071	0.642857	0.622449
CSF_EN_RAGE	0.616071	0.714286	0.639456
CSF_CSF_1	0.616071	0.671429	0.629252
Plasma_RGMB	0.614815	0.695238	0.637333
Plasma_TRAIL	0.385185	0.352381	0.376
Plasma_MMP_1	0.614815	0.580952	0.605333
Plasma_ST1A1	0.385185	0.390476	0.386667
Plasma_STAMBP	0.385185	0.219048	0.338667
CSF_RGMB	0.388393	0.542857	0.42517
Plasma_NBL1	0.611111	0.571429	0.6
Plasma_IL_20	0.392593	0.371429	0.386667
CSF_EPHB6	0.392857	0.528571	0.42517
CSF_PLXNB1	0.607143	0.642857	0.615646
CSF_LAIR_2	0.392857	0.471429	0.411565
CSF_ADA	0.607143	0.657143	0.619048
Plasma_FLRT2	0.603704	0.704762	0.632
Plasma_ADA	0.603704	0.438095	0.557333
Plasma_IL_24	0.396296	0.419048	0.402667
CSF_CD200	0.397321	0.414286	0.401361
CSF_ROBO2	0.397321	0.457143	0.411565
CSF_RGMA	0.397321	0.614286	0.44898
CSF_ADAM_22	0.401786	0.442857	0.411565
CSF_G_CSF	0.598214	0.671429	0.615646
CSF_CST5	0.598214	0.757143	0.636054
CSF_IL2	0.401786	0.457143	0.414966
Plasma_GDNF	0.598148	0.761905	0.644
Plasma_KYNU	0.596296	0.342857	0.525333
Plasma_CCL11	0.596296	0.609524	0.6
Plasma_IL4	0.403704	0.419048	0.408
CSF_SMPD1	0.40625	0.657143	0.465986
Plasma_SCARF2	0.592593	0.771429	0.642667
CSF_NRP2	0.589286	0.657143	0.605442
CSF_BMP_4	0.410714	0.671429	0.472789
CSF_IL_20	0.410714	0.442857	0.418367
Plasma_GZMA	0.588889	0.438095	0.546667
Plasma_NCAN	0.588889	0.485714	0.56
Plasma_Flt3L	0.585185	0.428571	0.541333
CSF_GM_CSF_R_alpha	0.584821	0.542857	0.57483
CSF_MDGA1	0.415179	0.428571	0.418367
CSF_TNFB	0.584821	0.742857	0.622449
CSF_JAM_B	0.584821	0.6	0.588435
CSF_CCL28	0.582589	0.9	0.658163
Plasma_SCF	0.418519	0.6	0.469333
Plasma_ARTN	0.418519	0.419048	0.418667
CSF_HAGH	0.580357	0.714286	0.612245
CSF_FGF_23	0.419643	0.514286	0.442177
CSF_PD_L1	0.580357	0.7	0.608844
Plasma_TNFRSF9	0.577778	0.466667	0.546667
Plasma_FcRL2	0.577778	0.371429	0.52
CSF_CDH6	0.575893	0.642857	0.591837
CSF_TNFRSF21	0.424107	0.571429	0.459184
CSF_IL_17C	0.424107	0.514286	0.445578
CSF_ARTN	0.424107	0.528571	0.44898
Plasma_FGF_5	0.425926	0.419048	0.424
Plasma_TNFRSF21	0.574074	0.67619	0.602667
Plasma_MANF	0.425926	0.266667	0.381333
Plasma_CCL28	0.425926	0.304762	0.392
CSF_PVR	0.571429	0.614286	0.581633
Plasma_LAT	0.42963	0.228571	0.373333
Plasma_CST5	0.42963	0.457143	0.437333
Plasma_CCL25	0.57037	0.885714	0.658667
Plasma_BCAN	0.57037	0.466667	0.541333
CSF_IL12	0.566964	0.657143	0.588435
CSF_CD244	0.566964	0.671429	0.591837
CSF_IL_15RA	0.433036	0.542857	0.459184
Plasma_FGF_19	0.433333	0.657143	0.496
CSF_IL_2RB	0.435268	0.557143	0.464286
CSF_FGF_21	0.564732	0.657143	0.586735
CSF_PRTG	0.5625	0.657143	0.585034
CSF_PLXNB3	0.4375	0.6	0.47619
CSF_CNTN5	0.4375	0.571429	0.469388
Plasma_CPM	0.559259	0.666667	0.589333
CSF_UNC5C	0.558036	0.571429	0.561224
CSF_IL5	0.441964	0.442857	0.442177
CSF_LXN	0.558036	0.685714	0.588435
CSF_IL_5R_alpha	0.558036	0.685714	0.588435
CSF_MATN3	0.553571	0.6	0.564626
CSF_IL10	0.446429	0.485714	0.455782
CSF_DDR1	0.446429	0.557143	0.472789
Plasma_GDNFR_alpha_3	0.448148	0.704762	0.52
CSF_NAAA	0.450893	0.714286	0.513605
CSF_NCAN	0.450893	0.485714	0.459184
CSF_CXCL5	0.549107	0.614286	0.564626
CSF_TWEAK	0.450893	0.557143	0.47619
Plasma_CPA2	0.451852	0.685714	0.517333
Plasma_NT_3	0.451852	0.628571	0.501333
CSF_GDNFR_alpha_3	0.455357	0.542857	0.47619
CSF_PDGF_R_alpha	0.544643	0.6	0.557823
CSF_VEGFA	0.544643	0.542857	0.544218
CSF_TGF_alpha	0.544643	0.657143	0.571429
CSF_CCL19	0.544643	0.614286	0.561224
CSF_CPA2	0.455357	0.7	0.513605
CSF_TRANCE	0.544643	0.542857	0.544218
Plasma_FGF_23	0.544444	0.638095	0.570667
Plasma_TWEAK	0.459259	0.504762	0.472
CSF_FGF_19	0.459821	0.557143	0.482993
CSF_ADAM_23	0.459821	0.557143	0.482993
CSF_gal_8	0.540179	0.728571	0.585034
CSF_GZMA	0.459821	0.514286	0.472789
CSF_CCL20	0.540179	0.757143	0.591837
Plasma_MDGA1	0.537037	0.390476	0.496
CSF_FLRT2	0.535714	0.742857	0.585034
CSF_NTRK3	0.464286	0.557143	0.486395
CSF_VWC2	0.53125	0.585714	0.544218
CSF_NBL1	0.46875	0.428571	0.459184
CSF_Dkk_4	0.53125	0.7	0.571429
CSF_TSLP	0.46875	0.528571	0.482993
CSF_FGF_5	0.53125	0.542857	0.534014
CSF_TMPRSS5	0.53125	0.842857	0.605442
Plasma_SMPD1	0.52963	0.247619	0.450667
Plasma_TMPRSS5	0.47037	0.704762	0.536
Plasma_NAAA	0.47037	0.266667	0.413333
CSF_SLAMF1	0.526786	0.542857	0.530612
CSF_NEP	0.473214	0.614286	0.506803
Plasma_CD244	0.474074	0.495238	0.48
CSF_GDNF	0.477679	0.528571	0.489796
CSF_GCP5	0.477679	0.6	0.506803
CSF_CD6	0.477679	0.585714	0.503401
CSF_DNER	0.522321	0.557143	0.530612
Plasma_PLXNB3	0.522222	0.514286	0.52
Plasma_IL_12B	0.477778	0.504762	0.485333
Plasma_gal_8	0.481481	0.333333	0.44
Plasma_WFIKKN1	0.518519	0.52381	0.52
Plasma_GCP5	0.518519	0.542857	0.525333
Plasma_IL12	0.481481	0.52381	0.493333
CSF_IL_20RA	0.482143	0.642857	0.520408
Plasma_CD200	0.485185	0.504762	0.490667
CSF_LAT	0.486607	0.514286	0.493197
CSF_AXIN1	0.486607	0.528571	0.496599
CSF_SIRT2	0.486607	0.642857	0.52381
Plasma_VWC2	0.488889	0.485714	0.488
Plasma_CDH6	0.511111	0.733333	0.573333
Plasma_N_CDase	0.488889	0.552381	0.506667
CSF_CADM3	0.491071	0.528571	0.5
CSF_CPM	0.491071	0.771429	0.557823
CSF_SPOCK1	0.491071	0.485714	0.489796
CSF_EDA2R	0.508929	0.571429	0.52381
CSF_IL_24	0.491071	0.485714	0.489796
Plasma_SMOC2	0.492593	0.704762	0.552
Plasma_LAIR_2	0.507407	0.409524	0.48
Plasma_IL_2RB	0.492593	0.390476	0.464
CSF_sFRP_3	0.504464	0.642857	0.537415
CSF_CDCP1	0.495536	0.642857	0.530612
CSF_TRAIL	0.504464	0.657143	0.540816
Plasma_MAPT	0.496296	0.47619	0.490667
CSF_WFIKKN1	0.5	0.671429	0.540816
CSF_IL_22_RA1	0.5	0.5	0.5
CSF_IL33	0.5	0.5	0.5
CSF_CASP_8	0.5	0.557143	0.513605
Plasma_ADAM_23	0.5	0.609524	0.530667
Plasma_IL_17A	0.5	0.457143	0.488
Plasma_IL2	0.5	0.5	0.5
Plasma_IL_22_RA1	0.5	0.5	0.5
Plasma_IL33	0.5	0.5	0.5
Plasma_NRTN	0.5	0.5	0.5
