## Supplementary material for "Severe Neuro-COVID is associated with peripheral immune signatures, autoimmunity and signs of neurodegeneration: a prospective cross-sectional study": Table S8

### Sheet: Sheet1
MRI	Total patients (n = 32)	Stage I (n = 15)	Stage II (n = 6)	Stage III (n = 11)			CT	Total patients (n = 6)	Stage I (n = 1)	Stage II (n = 0)	Stage III (n = 5)
DWI lesions	4 (12.5%)	1 (6.7%)	1 (16.7%)	2 (18.2%)			Without any changes	3 (42.9%)	1 (100%)	na	2 (40%)
gray matter	2 (6.3%)	1 (6.7%)	1 (16.7%)	0 (0%)			Leucencephalopathy	1 (14.3%)	1 (100%)	na	0 (0%)
white matter	4 (12.5%)	1 (6.7%)	0 (0%)	2 (18.2%)			Sinus vein thrombosis	1 (14.3%)	0 (0%)	na	1 (20%)
FLAIR/T2 signal change	18 (56.3%)	5 (33.4%)	5 (83.4%)	8 (72.7%)			Intraparenchymal hemorrhage	1 (14.3%)	0 (0%)	na	1 (20%)
gray matter	7 (21.9%)	3 (20%)	2 (33.4%)	2 (18.2%)			Infarction	1 (14.3%)	0 (0%)	na	1 (20%)
white matter	18 (56.3%)	5 (33.4%)	5 (83.4%)	8 (72.7%)			cerebellum	1 (14.3%)	0 (0%)	na	1 (20%)
periventricular	13 (40.6%)	4 (26.7%)	2 (33.4%)	7 (63.6%)			frontal lobe	1 (14.3%)	0 (0%)	na	1 (20%)
semioval center	16 (50%)	4 (26.7%)	5 (83.4%)	6 (54.5%)			Subarachnoidal hemorrhage	1 (14.3%)	0 (0%)	na	1 (20%)
occipital lobe	0 (0%)	0 (0%)	0 (0%)	0 (0%)			bifrontal	1 (14.3%)	0 (0%)	na	1 (20%)
frontal lobe	1 (3.1%)	0 (0%)	0 (0%)	1 (9.1%)
temporal lobe	10 (31.3%)	2 (13.4%)	2 (33.4%)	6 (54.5%)
parietal lobe	0 (0%)	0 (0%)	0 (0%)	0 (0%)
mesiotemporal	4 (12.5%)	0 (0%)	1 (16.7%)	3 (27.3%)
basal ganglia	5 (15.6%)	0 (0%)	1 (16.7%)	4 (36.4%)
corpus callosum	9 (28.1%)	3 (20%)	2 (33.4%)	4 (36.4%)
brain stem	7 (21.9%)	3 (20%)	1 (16.7%)	3 (27.3%)
cerebellum/peduncles	2 (6.3%)	0 (0%)	0 (0%)	2 (18.2%)
bilateral	17 (53.1%)	5 (33.4%)	5 (83.4%)	7 (63.6%)
unilateral	1 (3.1%)	0 (0%)	0 (0%)	1 (9.1%)
singular	9 (28.1%)	3 (20%)	2 (33.4%)	7 (63.6%)
conflating	9 (28.1%)	2 (13.4%)	3 (50%)	4 (36.4%)
hyperintense	18 (56.3%)	15 (100%)	6 (100%)	11 (100%)
hypointense	0 (0%)	0 (0%)	0 (0%)	0 (0%)
SWI lesions	3 (9.4%)	1 (6.7%)	0 (0%)	2 (18.2%)
occipital lobe	3 (9.4%)	1 (6.7%)	0 (0%)	2 (18.2%)
frontal lobe	2 (6.3%)	0 (0%)	0 (0%)	2 (18.2%)
temporal lobe	1 (3.1%)	0 (0%)	0 (0%)	1 (9.1%)
parietal lobe	1 (3.1%)	0 (0%)	0 (0%)	1 (9.1%)
insula	1 (3.1%)	0 (0%)	0 (0%)	1 (9.1%)
brain stem	1 (3.1%)	0 (0%)	0 (0%)	1 (9.1%)
basal ganglia	1 (3.1%)	0 (0%)	0 (0%)	1 (9.1%)
thalamus	1 (3.1%)	0 (0%)	0 (0%)	1 (9.1%)
corpus callosum	1 (3.1%)	0 (0%)	0 (0%)	1 (9.1%)
periventricular	2 (6.3%)	0 (0%)	0 (0%)	2 (18.2%)
Olfactory bulb signal change	0 (0%)	0 (0%)	0 (0%)	0 (0%)
FLAIR/T2	0 (0%)	0 (0%)	0 (0%)	0 (0%)
T1 contrast enhanced	0 (0%)	0 (0%)	0 (0%)	0 (0%)
T1 without contrast enhancement	0 (0%)	0 (0%)	0 (0%)	0 (0%)
Blackblood imaging	4 (12.5%)	1 (6.7%)	0 (0%)	3 (27.3%)
TOF	7 (21.9%)	1 (6.7%)	1 (16.7%)	5 (45.5%)
Signs of vasculitis	2 (6.3%)	0 (0%)	0 (0%)	2 (18.2%)
T1 (-) thrombus signal	0 (0%)	0 (0%)	0 (0%)	0 (0%)
T1 (+) leptomeningeal enhancement	0 (0%)	0 (0%)	0 (0%)	0 (0%)
T1 (+) parenchymal enhancement	0 (0%)	0 (0%)	0 (0%)	0 (0%)
